# Pharmacogenomic scores in psychiatry: Systematic review of existing evidence

**DOI:** 10.1101/2024.04.05.24305376

**Authors:** Nigussie T. Sharew, Scott R. Clark, K. Oliver Schubert, Azmeraw T. Amare

## Abstract

In the past two decades, significant progress has been made in the development of polygenic scores (PGSs). One specific application of PGSs is the development and potential use of pharmacogenomic- scores (PGx-scores) to identify patients who can benefit from a specific medication or are likely to experience side effects. This systematic review comprehensively evaluates published PGx-score studies in psychiatry and provides insights into their potential clinical use and avenues for future development. A systematic literature search was conducted across PubMed, EMBASE, and Web of Science databases until 22 August 2023. This review included fifty-three primary studies, of which the majority (69.8%) were conducted using samples of European ancestry. We found that over 90% of PGx-scores in psychiatry have been developed based on psychiatric and medical diagnoses or trait variants, rather than pharmacogenomic variants. Among these PGx-scores, the polygenic score for schizophrenia (PGSSCZ) has been most extensively studied in relation to its impact on treatment outcomes (32 publications). Twenty (62.5%) of these studies suggest that individuals with higher PGSSCZ have negative outcomes from psychotropic treatment: poorer treatment response, higher rates of treatment resistance, more antipsychotic-induced side effects, or more psychiatric hospitalizations, while the remaining studies didn’t find significant associations. Although PGx-scores alone accounted for at best 5.6% of the variance in treatment outcomes (in schizophrenia treatment resistance), together with clinical variables they explained up to 13.7% (in bipolar lithium response), suggesting that clinical translation might be achieved by including PGx-scores in multivariable models. In conclusion, our literature review found that there are still very few studies developing PGx-scores using pharmacogenomic variants. Research with larger and diverse populations is required to develop clinically relevant PGx-scores, using biology-informed and multi-phenotypic polygenic scoring approaches, as well as by integrating clinical variables with these scores to facilitate their translation to psychiatric practice.
