## Supplementary file 2 for "Pharmacogenomic scores in psychiatry: Systematic review of existing evidence"

### Sheet: Sheet1
Author and article details			Target sample details								PGS calaculation, model parameters and main findings					Validation sample	Discovery GWAS sample details
Author(Year)	Journal	Country	Medication studied	Target cohort name	Patients with	Polygenic scores for	Treatment outcomes	Sample size	Ancestry	Imputation reference panel	PGS methods	Number of variants included	GWAS Association P-value cutoff to include genetic variations in PGS scoring	Effect estimates [OR/RR (95% CI)]	% of variance explained	Yes/No, and Name if yes	Sample size	Ancestry	Imputation reference panel
Yoshida et al., (2023)	The Pharmacogenomic Journal	Canada	2nd generation antipsychotics (clozapine, olanzapine, quetiapine, risperidone and others)	CATIE and CAMH	SCZ	Type 1 diabetes, SCZ	Antipsychotic-induced weight gain	151	European	1000 Genomics Project	PRSice-2	NR	0.0001 - 0.5	Higher PGS for T1D compared with lower: 4.67[1.66,13.12]; Higher PGSSCZ compared with lower: 2.04[1.14,3.66]	~0.06	Yes, CAMH cohort	36,2620; 161,405	European, Asian; Latine American and African American	NR
Muntane et al., (2023)	European Psychiatry	Spain	1st and 2nd generation antipsychotics (aripiprazole, clozapine, trifluoperazine, olanzapine, risperidone, haloperidol, paliperidone, quetiapine, ziprasidone, amisulpride)	PAFIP	SCZ	BMI and SCZ (Shared variants)	Antipsychotic induced-weight gain	381	European	1000 Genomics Project	C + T/Plink	1949409	0.00000005 - 1	Higher PGS for BMI and SCZ vs lower: OR (1.33)	~0.20	No	806,834; 161,405	European	1000 Genomics Project
Amare et al., (2023)	molecular Psychiatry	Australia	Lithium	ConLi+Gen	BD	Lithium response	Response	1894	European	Haplotype Reference Consortium	PRS-cs	4652947	Genome-wide variants	Tenth Li+RPGS decile vs first Li+RPGS decile for favourable response: 3.47 [2.22-5.47]	1.90 for categorical and 2.60 for continuous lithium treatment response	Yes, Psychourse and Biolife cohorts	473	European	1000 Genomics Project
O’Connell et al., (2023)	Psychiatry research	Norway	Clozapine	TDM	SCZ	TRS, BMI, SCZ	Treatment resistance	1733	European	1000 Genomics Project	PRSice-2	Genome-wide variants	Genome-wide variants	NR	5.62 by the shared variants of TRS and BMI	Yes, TOP cohort	30,826; 822,321; 130,644	European	1000 Genomics Project
Morgenroth et al., (2023)	European Archives of Psychiatry and Clinical Neuroscience	Germany	Clozapine	CLOZIN	SCZ	OCD and SCZ	Clozapine-induced OCD	102	European	Haplotype Reference Consortium	C + T/Plink	7500000	Genome-wide variants	NSA	NA	No	9725	European	NR
Lin et al., (2023)	JAMA Psychiatry	Netherland	Clozapine	GROUP and CLOZIN	SCZ	SCZ	Likelihood of clozapine use	3192	European	1000 Genomics Project	PRS-cs	Genome-wide variants	Genome-wide variants	Higher PGSSCZ with lower group of individuals taking clozapine: RR, 3.24[2.76,3.81]	2.59	No	320404	European, Asian and African American	1000 Genomics Project
Kappel et al., (2023)	Biological Psychiatry	UK	Clozapine	CLOZUK	SCZ	SCZ	Clozapine dosage	3133	Multiple ancestors	1000 Genomics Project	PRS-cs	Genome-wide variants	Genome-wide variants	PGSSCZ positively correlated with increased clozapine dose; 12.21[4.81,19.62]	0.32	Yes, CLOZUK3 cohort	320404	European (275249); Asian (30761); African American (10070)	NR
Guo et al., (2023)	Military Medical Science	China	2nd generation antipsychotics (olanzapine, aripiprazole, risperidone, quetiapine, ziprasidone, perphenazine)	CAPOC	SCZ	SCZ, MDD, BD	Response	2307	Asian	1000 Genomics Project	PRSice-2	Genome-wide variants	Genome-wide variants	Correlation between PGSSCZ and treatment response = -0.05[-0.09, -0.01]	0.51	Yes, CAPEC cohort	58,140; 19,4548; 6,478	Asian	NR
Men et al., (2023)	Neuropsychobiology	Canada	Sertraline and olanzapine	STOP-PD II	Psychotic depression	Antidepressant remission	Remission and relapse	205	European	1000 Genomics Projects	PRSice-2	Genome-wide variants	Genome-wide variants	PGS for antidepressants symptom improvement with remission status: 1.95[1.20,3.17] PGS for Alzheimer’s disease with relapse: 0.38[0.18,0.80].	NR	No	5051	European, African and others	1000 Genomic Project, UKB european sample
Talarico et al., (2022)	Molecular Neurobiology	Brazil	2nd generation antipsychotics (Clozapine, olanzapine, quetiapine, risperidone)	PROESQ	SCZ	SCZ	Treatment resistance	174	Latin American	1000 Genomics Project	PRSice-2	10,073	0.0025	Top three PGSSCZ deciles versus bottom three PGSSCZ deciles: 2.42 [1.35, 3.49]	~2.00	No	150064	European, Latin American, and Asian	1000 Genomics Project
Segura et al., (2022)	Schizophrenia Research	Spain	1st and 2nd antipsychotics (olanzapine, risperidone, aripiprazole, paliperidone, quetiapine, amisulpride, haloperidol, clozapine, perphenazine, clotiapine, pimozide, ziprasidone, zuclopenthixol)	CIBERSAM	SCZ	SCZ, BD, depression, T2D	Antipsychotic-induced metabolic dysregulation	231	European	Broad Institute GWAShare center, Psychiatric Genomics Consortium, DIAGRAM Consortium, GIANT Consortium, MAGIC	PRSice-2	Genome-wide variants	Genome-wide variants	PGS for TC, TG, LDL were significantly associated with corresponding metabolic parameters. .	~1.20 – 4.30	No	306,011; 51,710; 807,553; 149,821	European and unspecified	1000 Genomic Project, UKB european sample,
Pardinas et al., (2022)	JAMA Psychiatry	UK	Clozapine	CardiffCOGS and STRATA-G	SCZ	SCZ	Treatment resistance	817	European	1000 Genomics Project & Haplotype Reference Consortium, UKBB	PRSice-2 & PRScs	Genome-wide variants	Multiple thresholds	Higher PGSSCZ vs lower PGSSCZ: 1.22 [1.05-1.41]	2.03	No	85490	European	1000 Genomics Project
Pain et al., (2022)	Biological Psychiatry Global Open Science	Austria	SSRIs (Escitalopram and citalopram), and TCA (nortriptyline)	STAR*D, GSRD, GENDEP, DAST,PGRN-AMPS, GENPOD, PFZ, Mayo, GSK , GODS, Miaoli, Taipei and Japan	MDD	MDD, BD, SCZ	Response (Remission and percentage improvement)	312	European and Asian	1000 Genomics Project	PRSice-2	8681460 for Europeans and 7,450,323 for Asia)	Multiple thresholds	Higher PGSSCZ with lower: 0.97[0.96,0.98] Higher PGS for educational attainment with lower: 1.02[1.01,1.03]	~0.1	Yes, Janssen, Douglas Biomarker Study, IRL-GREY, Generation Scotland and AGDS cohorts	5,051 for remission and 5,117 for percentage improvement	European & Asian	1000 Genomics Project
Okhuijsen-Pfeifer et al., (2022)	Translational psychiatry	Netherland	Clozapine	CLOZIN and GROUP	SCZ	SCZ	Symptom seveirty	684	European	1000 Genomics Project	PRSice-2	5,506,411	Multiple thresholds	Highest PGSSCZ tertile vs lowest tertile: 1.94 [1.33–2.81]	1.85	No	762928	European	1000 Genomics Project
Nøhr et al., (2022)	Translational psychiatry	Denmark	Vortioxatine	Seven clinical trails	MDD	MDD, BD, SCZ	Response	1364	European	1000 Genomics Project	PRSice-2	Genome-wide variants	Multiple thresholds	NSA	NA	No	5,117;807,553; 413,466; 306,011	European	1000 Genomics Project
Meijs et al., (2022)	European Neuropsychopharmacology	Netherland	SSRIs (Escitalopram, sertraline, venlafaxine)	ZNA & iSPOT-D	MDD	Antidepressants response	Response	762	European	Haplotype Reference Consortium	PRSice-2	Genome-wide variants	Multiple tresholds	Higher PGS for antidepressants response vs lower: 1.18	2.91	No	5051	European	1000 Genomics Project
Millischer et al., (2022)	Lancet psychiatry	Sweden	Lithium	SWEBIC	BD	BMI	Total body lithium clearance	2357	European	1000 Genomic Project	PRSice-2	Genome-wide variants	Genome-wide variants	Positive association between PGSBMI with CLLi and negative association between PGS for BUN with CLLi	~0.54	No	339224	European, Latin American, Africa American	1000 Genomic project, UKB
Lu et al., (2022)	Translational psychiatry	China	2nd generation antipsychotics (olanzapine, risperidone, quetiapine, aripiprazole, ziprasidone, and perphenazine)	CAPOC	SCZ	Myocardial infarction	Antipsychotic-induced QTc interval change	2040	Asian	1000 Genomics Project	PRSice-2	55,623	0.021	Higher PGS for QTc prolongation was associated with increased antipsychotic-induced QTc interval prolongation	0.003	No	4864	Asian	1000 Genomics Project
Fanelli et al., (2022)	European Neuropsychopharmacology	Netherland	SSRIs (Escitalopram, citalopram) and TCA (nortriptyline)	Brescia, GSRD, Münster, STAR*D, Tartu	MDD	BD, MDD, neuroticism, SCZ	Response / Remission	3184	European	Haplotype Reference Consortium	PRSice-2	Genome-wide variants	Multiple thresholds	Nominal association between higher PGSMDD vs lower: 1.10 [1.02–1.19]; Nominal association between higher PGSMDD vs lower: 1.14 [1.04–1.24]	Non-response = 0.24; No-remission = 0.57; (Nominally)	No	51,710; 500,199; 523,783; 105,318	European	Haplotype Reference Consortium
Facal et al., (2022)	Acta psychiatrica	Spain	Clozapine	Galician electronic health records system	SCZ	SCZ	Hospitalization	1241	European	Haplotype Reference Consortium	C +T/Plink	6,007,158	0.05	Higher PGSSCZ with lower PGSSCZ: 1.48, 95% CI [1.10-1.97]	2.70 with ever readmitted and 1.47 for admission history groups	No	320404	European	NR
Cearns et al., (2022)	The British Journal of Psychiatry, Cambridge University press	Australia	Lithium	ConLi+Gen	BD	SCZ, MDD	Response	1034	European	1000 Genomics Project	C +T/Plink	Genome-wide variants	Multiple thresholds	NR	12.1% for clinical linear and 13.7% for non-linear random forest	No	150,064; 480,359	European and Asian	1000 Genomics Project & Haplotype Reference Consortium
Campos et al., (2022	Australian & Newzealand Journal of Psychiatry	Australia	SSRIs (sertraline, escitalopram, venlafaxine, fluoxetine, citalopram, amitriptyline, duloxetine, paroxetine), TeCA (mirtazapine), SNRIs( desvenlafaxine)	AGDS	MDD	Chronic pain, MDD	Response	12,863	European	Haplotype Reference Consortium	SBayes	Genome-wide variants	Genome-wide variants	Higher PGSPain group vs lower: 0.95 [0.92, 0.98]	NR	No	16,815; 48,359	European	UKBB & Haplotype Reference Consortium
Blackman et al., (2022)	Schizophrenia Research Cognition	USA	1st line antipsychotics (Haloperidol), 2nd line antipsychotics (aripiprazole, olanzapine, quetiapine, resperidone, ziprasidone)	Healthy volunteer	SCZ	Cognitive ability	Cognitive symptom	71	European	1000 Genomics Project	NR	Genome-wide variants	Genome-wide variants	Medication-related performance changes in category fluency positively associated with PGScog.	0.27	No	78308	European	1000 Genomics Project
Coombes et al.,(2021)	Complex psychiatry	USA	Lithium	ConLi+Gen	BD	ADHD, MDD, SCZ	Response	2510	European and Asian	NR	Lassosum	Genome-wide variants	Genome-wide variants	Higher and lower PGSADHD group for poor response: 0.86 [0.77,0.95]	0.18	No	55,374; 807,553; 150,064	European	Human Reference Consortium
Taylor et al., (2021)	Journal of Affective Disorders	UK	Mix of antidepressants	Bethlem Royal Hospital	MDD	BD, BMI, SCZ	Treatment resistance	240	European	1000 Genomics Project & Haplotype Reference Consortium	PRSice-2	290,171	Genome-wide variants	NSA	NA	No	51,049,	European	1000 Genomics Project & Haplotype Reference Consortium
Schubert et al., (2021)	Translational psychiatry	Australia	Lithium	ConLi+Gen	BD	SCZ, MDD, BD	Response	2283	European	1000 Genomics Project	PRS-cs	Genome-wide variants	Multiple thresholds	Higher decile group vs lower decile group for poorer response: 2.54 [1.91 - 3.08]	1.85 combined PRS of MDD & SCZ)	No	680891	European	1000 Genomics Project
Mayen-Lobo et al., (2021)	Pharmaceuticals	Mexico	Clozapine	NINN	SCZ	SCZ, MDD, BD	Response, dosage and metabolic ratio	44	Latin American	NR	PRSice	2112	Multiple thresholds	PGSBD was associated with the clozapine metabolic ratio	PGS for BD =0.21	No	150,064;807,553; 51,710	European	1000 Genomics Project
Marshe et al., (2021)	Translational psychiatry	Canada	Venlafaxine	IRL-GRAY	MDD	MDD, Alzheimer's disease, cardioembolic disorders	Remission	335	European and African	NR	PRSice-2	75,508	0.05	Higher PGS for cardioembolic stroke with non-remission vs lower: 0.63 [0.48, 0.83]	0.46	Yes, STAR-D, CANBIND-1 and STP-PD II cohorts	480,359; 1,047,312; 45,5258	European and African	NR
Kowalec et al., (2021)	Translational psychiatry	Sweden	Clozapine	SNPD	SCZ	SCZ, MDD, BD	Treatment resistance	4936	European	1000 Genomics Project	NR	Genome-wide variants	Multiple thresholds	NSA	NA	No	150,064, 480,359, 5,1049	European	1000 Genomics Project
Hommers et al., (2021)	Journal of psychopharmacology	Germany	Mix of 1st and 2nd generation antipsychotics	Registered patients at the University Hospital (Clinic) of Würzburg	SCZ	QT intervals	QT prolongation	804	European	1000 Genomics Project	NR	Genome-wide variants	Multiple thresholds	Higher PGS for QT interval vs lower: 1.19 [1.02, 1.44]	NR	No	75696	European	1000 Genomics Project
Fanelli et al., (2021)	Progress in pschopharmacology an biological pyshiatry	Italy	SSRIs (52.06%); SNRIs (23.83%); NaSSAs (8.58%); TCAs (5.25%); agomelatine (4.89%); NDRIs (2.27%); SARIs (1.99%); vortioxetine (0.43%); MAOIs (0.35%); NRIs (0.21%); Tianeptine (0.14%)	GSRD	MDD	BD, MDD, SCZ, neuroticism	Response, non-response, treatment resistance	1148	European	Haplotype Reference Consortium	PRSice-2	85,400	Multiple thresholds	Higher PGSSCZ vs the lower: 2.23: [1.21–4.10]	1.6	No	51,710; 500,199; 150,064; 523,783	European	1000 Genomics Project
Amare et al., (2021)	Translational psychiatry	Australia	Lithium	ConLi+Gen	BD	MDD	Response	2586	European and Asian	1000 Genomics Project	C +T/Plink	Genome-wide variants	Multiple thresholds	First PGSMDD decile group vs tenth PGSMDD decile group for favourable response: 1.54 [1.18–2.01]	0.7 – 0.91 for European	Yes, Bone mineral density	480359	European	1000 Genomics Project
Wigmore et al., (2020)	The Pharmacogenomic Journal	UK	Mixed antidepressants	GS:SFHS	MDD	SCZ, MDD, BD	Treatment resistance	3452	European	1000 Genomics Project & UKBB	Plink	Genome-wide variants	Multiple thresholds	PGSMDD = 1.01; PGSSCZ = 1.01;PGSBD = 1.01 (Nominally)	MDD = 0.002; SCZ = 0.001; BD = 0.0004 (Nominally)	No	150,064; 164,064; 63652	European and Asian	1000 Genomics Project
Werner et al., (2020)	Schizophrenia Research	Norway	Clozapine and other antipsychotics	TOP	SCZ	SCZ	Treatment resistance	321	European	1000 Genomics Project	C +T/Plink	Genome-wide variants	0.01	Higher PGSSCZ vs lower: 1.5 [1.13–1.96]	1.7	No	150064	European and Asian	1000 Genomics Project
Li et al., (2020)	Scientif Report	USA	Esketamine	SUSTAIN-2 & TRANSFORM-3	MDD	MDD, BD, SCZ	Response	527	European	1000 Genomics Project	PRSice	Genome-wide variants	Multiple thresholds	NSA	NA	No	405,943; 19,8882; 150064	European and unspecified	Multiple
Lacaze et al., (2020)	Translational psychiatry	Australia	Clozapine	Registred patients	SCZ	Myocarditis	Clozapine induced myocarditis	169	European	Haplotype Reference Consortium	PRSice-2	96	0.0001	NR	ROC = 66.00%	No	NR	European	NR
Zhang et al., (2019)	American Journal Psychiatry	USA	Risperidone or olanzapine	ZHH-FE	SCZ	SCZ	Symptom reduction	77	European and others unspecific	1000 Genomics Project	PRSice	Genome-wide variants	Multiple thresholds	PGSSCZ associated with having worse 12-week symptom scores, OR=1.43	3.24	Yes, EUFEST, PAFIP and CIDAR cohorts	150064	European and Asian	1000 Genomics Project
Maciukiewicz et al., (2019)	Schizophrenia Research	Canada	1st and 2nd generation antipsychotics (clozapine, olanzapine, haloperidol, risperidone)	CAMH	SCZ	BMI and obesity	Weight gain	201	European and African American	1000 Genomics Project	PRSice	Genome-wide variants	Multiple thresholds	NSA	NA	Yes, RUPP cohort	339,224	European and African American	HapMap
Gasse et al., (2019)	Schizophrenia Research	Denmark	Clozapine and other antipsychotics	DCRS	SCZ	SCZ	Treatment resistance	593	European	Multipe	NR	NR	0.05	TRS associated with one SD increase in PGSSCZ, HR=1.11 [95% CI; 1.00 – 1.24].	NR	No	80586	European	1000 Genomics Project
Amare et al., (2019)	J Neural Transm	Australia	SSRIs (Citalopram, escitalopram, fluvoxamine)	ISPC	MDD	CAD, Obesity	Response	865	European and Asian	1000 Genomics Project	C +T/Plink	NR	0.05	Fourth PGS for CAD quartile: first in ISPC: 0.71, [0.52-0.96] Fourth PGS for obesity quartile: first in ISPC: 0.53, [0.32-0.88]	CAD = 1.30 Obesity = 0.80	Yes, STAR*D cohort	33,9224, 185,000	European, Asian and African-American	1000 Genome Project, HapMap
Zwicker et al., (2018)	Journal of Psychiatric Research	Canada	SSRIs (Escitalopram, TCA (Notriptyline)	GENDEP	MDD	Creatinine concentration	Response (Remission and percentage improvement)	432 for Escitalopram and 332 Notriptyline	European	Not specified	PRSice	Genome-wide variants	Multiple thresholds	Change in total depression score from Higher PGS for CRP with lower: 2.91, [1.29, 6.49]	NR	No	66185	European	HapMap
Ward et al., (2018)	PloS One	UK	SSRIs (Escitalopram, Citalopram) and TCA (Nortriptyline)	PGRN-AMPS & GENDEP	MDD	MDD	Response (percentage of change in depression score)	1065	European	1000 Genomics Project & UKBB	C +T/Plink	Genome-wide variants	Multiple thresholds	Higher PGS for neuroticism group vs lower group: 1.02, [1.01,1.03] Higher PGSMDD vs lower: 0.98, [0.97,0.99]	NR	Yes, antidepressant treatment response	331374	European	1000 Genomics Project
Santoro et al., 2018)	Translational psychiatry	Brazil	Risperidone	CAISM	SCZ	SCZ	Response	60	Latin American	Haplotype Reference Consortium	PRSice	21,622	0.012	Higher PGSSCZ associated with reduced depressive symptoms.	0.19	No	6909	Latin American	1000 Genomics Project
Li et al., (2018)	Schizophrenia Research	USA	Lurasidone	Registred SCZ patients	SCZ	SCZ	Response (Efficacy)	302	European	NR	GCTA-GREML & C+T/Plink	11	0.000005	PGSSCZ was associated with the exacerbation of positive symptoms of SCZ.	ROC = 79.20%	No	150064	European and Asian	1000 Genomics Project
Guo et al., (2018)	Translational psychiatry	USA	Ketamine	Registered patients with MDD, BP and MDE	MDD	Scopolamine response	Response (Remission and percentage improvement)	127	European	1000 Genomics Project	PRSice	Genome-wide variants	Multiple thresholds	Higher PGS for scopolamine response vs lower: 2.89 [1.13, 4.32]	0.06	No	157	European	1000 Genomics Project
Amare et al., (2018)	Frontier Psychiatry	Australia	SSRIs (Citalopram, escitalopram, fluvoxamine)	PGRN-AMPS & ISPC)	MDD	Personality traits	Response and remission	1394	European and Asian	1000 Genomics Project	C +T/Plink	Genome-wide variants	Multiple thresholds	Higher PGs for openness vs lower: 1.58, [1.10-2.90	1.5 Openness-PGS in response	No	188286	European, Africa American and Asian	HapMap
International Consortium on Lithium, G., et al., (2018)	JAMA Psychiatry	Australia	Lithium	ConLi+Gen	BD	SCZ	Reponse	2586	European and Asian	1000 Genomics Project	C +T/Plink	Genome-wide variants	Multiple thresholds	First PGSSCZ decile group vs tenth PGSSCZ decile for favorable response: 3.46 [1.42-8.41]	0.8	No	150064	European and Asian	1000 Genomics Project
Wimberley et al., (2017)	Schizophrenia Bulletin	Denmark	Clozapine	Danish population-based registers	SCZ	SCZ	Treatment resistance	862	European	NR	C +T/Plink	24755	0.05	NSA	NA	No	80586	European	1000 Genomics Project
Garcia-Gonzalez et al., (2017)	Progress in pschopharmacology an biological pyshiatry	UK	SSRI (citalopram, escitalopram, reboxetine, sertraline, fluoxetine, paroxetine, others) and TCA (nortriptyline)	GENDEP, STAR*D,GENPOD, GODS, GSK, Pfizer, Muenster	MDD	MDD	Response and remission	3746	European	Haplotype Reference Consortium	PRSice	Genome-wide variants	Multiple thresholds	NSA	NA	No	164064	European	1000 Genomics Project
Martin & Mowry, (2016)	Psychological Medicine, Cambrige University press	Australia	Clozapine	MGS	SCZ	SCZ	Treatment resistance	612	European	NR	C + T/Plink	Not specified	0.1	NSA	NA	No	1150064	European and Asian	1000 Genomics Project
Hettige et al., (2016)	Schizophrenia Research	Canada	1st and 2nd generation antipsychotics (clozapine, aripiprazole, clopixol, flupenthixol, fluphenazine, haldol, loxapine, olanzapine, perphenazine, seroquel, risperidone, ziprasidone)	CAMH	SCZ	SCZ	Dosage	83	European	1000 Genomics Project	C + T/Plink	Genome-wide variants	5x10^-8	NSA	NA	No	150064	European and Asian	1000 Genomics Project
Tansey et al., (2014)	Neuropsychiatric Genetics	UK	SSRIs (escitalopram, citalopram) and TCA (nortriptyline)	NEWMEDS & STAR*D	MDD	BD	Response	2897	European	HapMap	C + T/Plink	Genome-wide variants	Multiple thresholds	NSA	NA	No	16731	European	HapMap
Gendep Invesigators et al (2013)	American Journal of Psychiatry	UK	SSRIs (citalopram, escitalopram), TCA (notrptyline)	STAR*D	MDD	MDD	Response and percentage improvement	980	European	HapMap	C +T/Plink	117000	Multiple thresholds	NR	0.50-1.20	No	1276	European	HapMap
Abbrevations: MDD: Major Depressive Disorders; MDE: Major Depressive Episodes; BD: Bipolar Disorders; OCD: Obsessive Compulsive Disorders; SCZ: Schizophrenia; SSRIs: Selective Serotonin Reuptake Inhibitors; TCA: Tricyclic antidepressants; TeCA: Tetracyclic antidepressants; SNRIs: Serotonin and Norepinephrine Reuptake Inhibitors; NaSSAs: Noradrenergic and specific serotonergic antidepressants; NDR…
